# Annotation-preserving machine translation of English corpora to validate Dutch clinical concept extraction tools

**DOI:** 10.1101/2024.03.14.24304289

**Authors:** Tom M Seinen, Jan A Kors, Erik M van Mulligen, Peter R Rijnbeek

## Abstract

**Objective:** This work aims to explore the feasibility of validating Dutch concept extraction tools using annotated corpora translated from English, focusing on preserving annotations during translation and addressing the challenge posed by the scarcity of non-English corpora in clinical settings.

**Materials and methods:** Three annotated corpora were standardized and translated from English to Dutch using two machine translation services, Google Translate and OpenAI GPT-4, with annotations preserved through a proposed method of embedding annotations in the text before translation. The performance of two concept extraction tools, MedSpaCy and MedCAT, was assessed across the corpora in both Dutch and English.

**Results:** The translation process effectively generated Dutch annotated corpora, allowing the concept extraction tools to perform similarly in both English and Dutch. Although there were some differences in how annotations were preserved across translations, these did not affect extraction accuracy. Supervised MedCAT models consistently outperformed unsupervised models, whereas MedSpaCy demonstrated high recall but lower precision.

**Discussion:** Our validation of Dutch concept extraction tools on corpora translated from English was successful, highlighting the efficacy of our annotation preservation method and the potential for efficiently creating multilingual corpora. Further improvements and comparisons of annotation preservation techniques and strategies for corpus synthesis could lead to more efficient development of multilingual corpora and more accurate non-English clinical concept extraction tools.

**Conclusion:** This study has demonstrated that translated English corpora can be effectively used to validate non-English concept extraction tools. The annotation preservation method used during translation proved effective, and future research should aim to extend this corpus translation method to additional languages and clinical settings.
