## Supplementary Table S3 for "Annotation-preserving machine translation of English corpora to validate Dutch clinical concept extraction tools": TableS3_MM_GPT_missing_concepts_top5_per_semtype.csv

Rank semantic type	TUI	Semantic type	Nr concepts missing	Rank concept	CUI	UMLS prefered terms	Nr concepts missing
1	T169	Functional Concept	3715	1	C1292732	Investigates	405
1	T169	Functional Concept	3715	2	C0205263	Induce (action)	256
1	T169	Functional Concept	3715	3	C0884358	Performed	192
1	T169	Functional Concept	3715	4	C1522326	Treating	155
1	T169	Functional Concept	3715	5	C1441672	Observed	131
2	T080	Qualitative Concept	3593	1	C0332281	Associated with	328
2	T080	Qualitative Concept	3593	2	C0205396	Identified	240
2	T080	Qualitative Concept	3593	3	C0443289	Revealed	159
2	T080	Qualitative Concept	3593	4	C0444706	Measured	114
2	T080	Qualitative Concept	3593	5	C1514756	Receive	112
3	T052	Activity	1591	1	C1707455	Comparison	296
3	T052	Activity	1591	2	C1516048	Assessed	202
3	T052	Activity	1591	3	C1999230	Providing (action)	90
3	T052	Activity	1591	4	C1880177	Contribution	79
3	T052	Activity	1591	5	C0033414	Promotion (action)	61
4	T033	Finding	1543	1	C0392756	Reduced	140
4	T033	Finding	1543	2	C0150312	Present	134
4	T033	Finding	1543	3	C0332128	Examined	131
4	T033	Finding	1543	4	C0243095	Finding	97
4	T033	Finding	1543	5	C0442726	Detected (finding)	87
5	T081	Quantitative Concept	1320	1	C0205217	Increased	194
5	T081	Quantitative Concept	1320	2	C0205216	Decreased	97
5	T081	Quantitative Concept	1320	3	C1521828	Rate	63
5	T081	Quantitative Concept	1320	4	C0392762	Quantitative (qualifier value)	45
5	T081	Quantitative Concept	1320	5	C1514721	Range	45
6	T079	Temporal Concept	970	1	C0040223	Time	71
6	T079	Temporal Concept	970	2	C1948053	Period (temporal qualifier)	63
6	T079	Temporal Concept	970	3	C0439234	year	58
6	T079	Temporal Concept	970	4	C0347984	During	53
6	T079	Temporal Concept	970	5	C0332183	Frequently	48
7	T078	Idea or Concept	884	1	C0750502	Significant	104
7	T078	Idea or Concept	884	2	C1705535	suggestion	87
7	T078	Idea or Concept	884	3	C0681842	Prediction	49
7	T078	Idea or Concept	884	4	C1947946	Aim (idea)	46
7	T078	Idea or Concept	884	5	C0750591	consider	45
8	T058	Health Care Activity	594	1	C0220825	Evaluation	202
8	T058	Health Care Activity	594	2	C0700287	Reporting	61
8	T058	Health Care Activity	594	3	C1522577	follow-up	38
8	T058	Health Care Activity	594	4	C0278329	Prescribed	16
8	T058	Health Care Activity	594	5	C0184666	Hospital admission	15
9	T061	Therapeutic or Preventive Procedure	544	1	C0087111	Therapeutic procedure	147
9	T061	Therapeutic or Preventive Procedure	544	2	C0332293	Treated with	97
9	T061	Therapeutic or Preventive Procedure	544	3	C1533734	Administration procedure	28
9	T061	Therapeutic or Preventive Procedure	544	4	C1511790	Detection	14
9	T061	Therapeutic or Preventive Procedure	544	5	C0543467	Operative Surgical Procedures	11
10	T062	Research Activity	537	1	C0936012	Analysis	230
10	T062	Research Activity	537	2	C2603343	Study	113
10	T062	Research Activity	537	3	C0035168	research	27
10	T062	Research Activity	537	4	C0679083	Simulations	15
10	T062	Research Activity	537	5	C0681814	research study	9
11	T082	Spatial Concept	472	1	C0442519	Home environment	25
11	T082	Spatial Concept	472	2	C0439792	Extent	17
11	T082	Spatial Concept	472	3	C0205146	Area	13
11	T082	Spatial Concept	472	4	C0450429	Location	13
11	T082	Spatial Concept	472	5	C1254362	Spatial Concept	13
12	T170	Intellectual Product	336	1	C0684224	Report (document)	52
12	T170	Intellectual Product	336	2	C3161035	Model	13
12	T170	Intellectual Product	336	3	C0282574	Intellectual Property	12
12	T170	Intellectual Product	336	4	C0376554	Knowledge	12
12	T170	Intellectual Product	336	5	C0023866	Literature	9
13	T032	Organism Attribute	299	1	C0001779	Age	182
13	T032	Organism Attribute	299	2	C0086287	Females	15
13	T032	Organism Attribute	299	3	C0871261	Response process	15
13	T032	Organism Attribute	299	4	C0086582	Males	13
13	T032	Organism Attribute	299	5	C0017431	Genotype	11
14	T098	Population Group	298	1	C0679646	Participant	79
14	T098	Population Group	298	2	C1257890	Population Group	35
14	T098	Population Group	298	3	C0043210	Woman	27
14	T098	Population Group	298	4	C0027361	Persons	22
14	T098	Population Group	298	5	C0237401	Individual	17
15	T041	Mental Process	255	1	C0596545	Experience	25
15	T041	Mental Process	255	2	C0162340	Comprehension	22
15	T041	Mental Process	255	3	C0023185	Learning	19
15	T041	Mental Process	255	4	C0030971	Perception	18
15	T041	Mental Process	255	5	C0001721	Affect (mental function)	11
16	T077	Conceptual Entity	220	1	C4054723	Influence	74
16	T077	Conceptual Entity	220	2	C1521721	Supportive assistance	26
16	T077	Conceptual Entity	220	3	C2986411	Improvement	17
16	T077	Conceptual Entity	220	4	C0456205	Contents	12
16	T077	Conceptual Entity	220	5	C1706256	Clinical Study Case	10
17	T121	Pharmacologic Substance	197	1	C1254351	Pharmacologic Substance	15
17	T121	Pharmacologic Substance	197	2	C0043047	water	9
17	T121	Pharmacologic Substance	197	3	C0596235	calcium ion	9
17	T121	Pharmacologic Substance	197	4	C0040160	thyrotropin	7
17	T121	Pharmacologic Substance	197	5	C0013227	Pharmaceutical Preparations	6
18	T060	Diagnostic Procedure	191	1	C0011900	Diagnosis	112
18	T060	Diagnostic Procedure	191	2	C0220908	Screening procedure	11
18	T060	Diagnostic Procedure	191	3	C0441633	Scanning	5
18	T060	Diagnostic Procedure	191	4	C0011923	Diagnostic Imaging	4
18	T060	Diagnostic Procedure	191	5	C0024485	Magnetic Resonance Imaging	4
19	T023	Body Part, Organ, or Organ Component	184	1	C0023884	Liver	18
19	T023	Body Part, Organ, or Organ Component	184	2	C0006104	Brain	17
19	T023	Body Part, Organ, or Organ Component	184	3	C0242386	Udder	11
19	T023	Body Part, Organ, or Organ Component	184	4	C0024109	Lung	10
19	T023	Body Part, Organ, or Organ Component	184	5	C0021853	Intestines	6
20	T047	Disease or Syndrome	169	1	C0012634	Disease	24
20	T047	Disease or Syndrome	169	2	C0024530	Malaria	12
20	T047	Disease or Syndrome	169	3	C0030567	Parkinson Disease	9
20	T047	Disease or Syndrome	169	4	C0043167	Pertussis	6
20	T047	Disease or Syndrome	169	5	C0011406	Exposure of tooth pulp	5
21	T040	Organism Function	160	1	C0005615	Birth	15
21	T040	Organism Function	160	2	C0011065	Cessation of life	11
21	T040	Organism Function	160	3	C0015264	Exertion	10
21	T040	Organism Function	160	4	C0015895	Fertility	9
21	T040	Organism Function	160	5	C0006159	Breeding	8
22	T116	Amino Acid, Peptide, or Protein	159	1	C0033684	Proteins	10
22	T116	Amino Acid, Peptide, or Protein	159	2	C0004358	Autoantibodies	7
22	T116	Amino Acid, Peptide, or Protein	159	3	C0040160	thyrotropin	7
22	T116	Amino Acid, Peptide, or Protein	159	4	C0085297	immunoglobulins, intravenous	5
22	T116	Amino Acid, Peptide, or Protein	159	5	C0017822	GLUTATHIONE PEROXIDASE	4
23	T101	Patient or Disabled Group	146	1	C0030705	Patients	123
23	T101	Patient or Disabled Group	146	2	C0021562	inpatient	8
23	T101	Patient or Disabled Group	146	3	C0206194	Survivors	3
23	T101	Patient or Disabled Group	146	4	C0338666	Drug abuser	3
23	T101	Patient or Disabled Group	146	5	C0029921	Outpatients	2
25	T059	Laboratory Procedure	140	1	C1148554	Determination Aspects	14
25	T059	Laboratory Procedure	140	2	C0022885	Laboratory Procedures	13
26	T109	Organic Chemical	140	1	C0046056	fluorodeoxyglucose F18	12
25	T059	Laboratory Procedure	140	3	C0430400	Laboratory culture	7
25	T059	Laboratory Procedure	140	4	C0684295	Chemical extraction	6
25	T059	Laboratory Procedure	140	5	C1510438	Assay	6
26	T109	Organic Chemical	140	2	C0023779	Lipids	5
26	T109	Organic Chemical	140	3	C0073709	Ruscogenin	5
26	T109	Organic Chemical	140	4	C0001963	methanol	4
26	T109	Organic Chemical	140	5	C0031430	phenolsulfonphthalein	3
27	T083	Geographic Area	119	1	C0454664	Country	16
27	T083	Geographic Area	119	2	C0017446	Geographic Locations	13
27	T083	Geographic Area	119	3	C0008115	China	9
27	T083	Geographic Area	119	4	C0027778	Netherlands	8
27	T083	Geographic Area	119	5	C0041700	United Kingdom	5
28	T070	Natural Phenomenon or Process	109	1	C1948023	Stimulation (motivation)	16
28	T070	Natural Phenomenon or Process	109	2	C1282930	Irradiation (physical force)	7
28	T070	Natural Phenomenon or Process	109	3	C0020365	Hydroxylation	6
28	T070	Natural Phenomenon or Process	109	4	C0007382	Catalysis	5
28	T070	Natural Phenomenon or Process	109	5	C1521797	transmission process	5
29	T073	Manufactured Object	108	1	C3273359	Manufactured Object	9
29	T073	Manufactured Object	108	2	C0442650	Road	7
29	T073	Manufactured Object	108	3	C0019994	Hospitals	6
29	T073	Manufactured Object	108	4	C0021709	Neonatal intensive care unit	6
29	T073	Manufactured Object	108	5	C0442592	Clinic	6
30	T191	Neoplastic Process	106	1	C0027651	Neoplasms	26
30	T191	Neoplastic Process	106	2	C0006826	Malignant Neoplasms	8
30	T191	Neoplastic Process	106	3	C0006142	Malignant neoplasm of breast	7
30	T191	Neoplastic Process	106	4	C0751366	radiation induced cancer	6
30	T191	Neoplastic Process	106	5	C0005695	Bladder Neoplasm	5
31	T045	Genetic Function	104	1	C1171362	protein expression	27
31	T045	Genetic Function	104	2	C0017262	Gene Expression	25
31	T045	Genetic Function	104	3	C1514559	Protein Overexpression	6
31	T045	Genetic Function	104	4	C0597360	receptor expression	5
31	T045	Genetic Function	104	5	C0026882	Mutation	4
32	T025	Cell	101	1	C0007634	Cells	22
32	T025	Cell	101	2	C0225336	endothelial cells	5
32	T025	Cell	101	3	C0225828	Myocytes, Cardiac	5
32	T025	Cell	101	4	C1171346	human embryonic stem cell	5
32	T025	Cell	101	5	C0027625	Circulating Neoplastic Cells	4
33	T123	Biologically Active Substance	93	1	C0033684	Proteins	10
33	T123	Biologically Active Substance	93	2	C0073709	Ruscogenin	5
33	T123	Biologically Active Substance	93	3	C0002520	Amino Acids	3
33	T123	Biologically Active Substance	93	4	C0162772	Reactive Oxygen Species	3
33	T123	Biologically Active Substance	93	5	C0010843	cytosine	2
34	T046	Pathologic Function	90	1	C0007994	chemically induced	9
34	T046	Pathologic Function	90	2	C3714514	Infection	9
34	T046	Pathologic Function	90	3	C0242184	Hypoxia	8
34	T046	Pathologic Function	90	4	C0242781	disease transmission	6
34	T046	Pathologic Function	90	5	C0879626	Adverse effects	4
35	T067	Phenomenon or Process	88	1	C1522240	Process	22
35	T067	Phenomenon or Process	88	2	C1550543	Fulfill	11
35	T067	Phenomenon or Process	88	3	C1254366	Phenomenon or Process	9
35	T067	Phenomenon or Process	88	4	C0034897	Recurrence	5
35	T067	Phenomenon or Process	88	5	C0376590	Torque	4
36	T100	Age Group	87	1	C0008059	Child	26
36	T100	Age Group	87	2	C0027362	Human Age Group	15
36	T100	Age Group	87	3	C0001675	Adult	13
36	T100	Age Group	87	4	C0205653	Adolescent (age group)	11
36	T100	Age Group	87	5	C0021270	Infant	9
37	T044	Molecular Function	74	1	C0041904	Up-Regulation (Physiology)	8
37	T044	Molecular Function	74	2	C1167622	Binding (Molecular Function)	7
37	T044	Molecular Function	74	3	C0013081	Down-regulation	5
37	T044	Molecular Function	74	4	C0021469	Metabolic Inhibition	5
37	T044	Molecular Function	74	5	C0015852	Fermentation	4
38	T043	Cell Function	67	1	C0162638	Apoptosis	6
38	T043	Cell Function	67	2	C1327616	Cell secretion	6
38	T043	Cell Function	67	3	C0007595	Cell Growth	4
38	T043	Cell Function	67	4	C0007613	Cell physiology	4
38	T043	Cell Function	67	5	C0599894	cellular targeting	3
39	T055	Individual Behavior	66	1	C0871743	faking	10
39	T055	Individual Behavior	66	2	C0700219	Cigarette smoking behavior	6
39	T055	Individual Behavior	66	3	C0009967	Coping Behavior	4
39	T055	Individual Behavior	66	4	C0001948	Alcohol consumption	3
39	T055	Individual Behavior	66	5	C1321605	Compliance behavior	3
40	T057	Occupational Activity	62	1	C0043227	Work	13
40	T057	Occupational Activity	62	2	C0034037	Publishing	9
40	T057	Occupational Activity	62	3	C0033268	production	4
40	T057	Occupational Activity	62	4	C0033284	Professional Practice	3
40	T057	Occupational Activity	62	5	C0578393	Occupation and employment activity	3
42	T056	Daily or Recreational Activity	61	1	C0015259	Exercise	13
41	T054	Social Behavior	61	1	C0162388	Killing	8
42	T056	Daily or Recreational Activity	61	2	C0004379	Automobile Driving	8
42	T056	Daily or Recreational Activity	61	3	C0080331	Walking (activity)	7
41	T054	Social Behavior	61	2	C0680220	majority	4
41	T054	Social Behavior	61	3	C0683607	allowing	4
42	T056	Daily or Recreational Activity	61	4	C0221189	Jumping	4
41	T054	Social Behavior	61	4	C0009452	Communication	3
41	T054	Social Behavior	61	5	C0009476	community participation	3
42	T056	Daily or Recreational Activity	61	5	C0034754	Reading (activity)	3
43	T129	Immunologic Factor	58	1	C0004358	Autoantibodies	7
43	T129	Immunologic Factor	58	2	C0085297	immunoglobulins, intravenous	5
43	T129	Immunologic Factor	58	3	C0042210	Vaccines	4
43	T129	Immunologic Factor	58	4	C0138741	Prostate-Specific Antigen	4
43	T129	Immunologic Factor	58	5	C0000530	5'-NUCLEOTIDASE	2
44	T048	Mental or Behavioral Dysfunction	57	1	C0683278	Mental Suffering	14
44	T048	Mental or Behavioral Dysfunction	57	2	C1263846	Attention deficit hyperactivity disorder	5
44	T048	Mental or Behavioral Dysfunction	57	3	C0011570	Mental Depression	3
44	T048	Mental or Behavioral Dysfunction	57	4	C2825032	Withdrawal (dysfunction)	3
44	T048	Mental or Behavioral Dysfunction	57	5	C0003467	Anxiety	2
45	T037	Injury or Poisoning	56	1	C3263723	Traumatic injury	7
45	T037	Injury or Poisoning	56	2	C0600688	Toxic effect	6
45	T037	Injury or Poisoning	56	3	C0160390	Injury of liver	5
45	T037	Injury or Poisoning	56	4	C0259797	Dog Bite	4
45	T037	Injury or Poisoning	56	5	C0876926	Traumatic Brain Injury	4
46	T097	Professional or Occupational Group	55	1	C0028661	Nurses	11
46	T097	Professional or Occupational Group	55	2	C0238703	Athletes	9
46	T097	Professional or Occupational Group	55	3	C0871685	Clinician	7
46	T097	Professional or Occupational Group	55	4	C1305660	Carer (occupation)	4
46	T097	Professional or Occupational Group	55	5	C0031831	Physicians	3
47	T185	Classification	53	1	C0008902	Classification	27
47	T185	Classification	53	2	C1705920	Species	12
47	T185	Classification	53	3	C0441800	Grade	4
47	T185	Classification	53	4	C1708235	Genus	2
47	T185	Classification	53	5	C0013622	Educational aspects	1
48	T031	Body Substance	52	1	C0229671	Serum	12
48	T031	Body Substance	52	2	C0032105	Plasma	7
48	T031	Body Substance	52	3	C0370231	whole blood	5
48	T031	Body Substance	52	4	C0005767	Blood	4
48	T031	Body Substance	52	5	C0005889	Body Fluids	2
49	T038	Biologic Function	51	1	C1327622	Regulation of biological process	25
49	T038	Biologic Function	51	2	C0392673	Adaptation	5
49	T038	Biologic Function	51	3	C0013203	Drug resistance	4
49	T038	Biologic Function	51	4	C0232478	Ingestion	4
49	T038	Biologic Function	51	5	C3714634	biological_process	4
51	T167	Substance	48	1	C0037592	Soil	12
51	T167	Substance	48	2	C0370003	Specimen	8
51	T167	Substance	48	3	C0001861	Air (substance)	7
50	T039	Physiologic Function	48	1	C1514892	Resistance Process	6
50	T039	Physiologic Function	48	2	C1947907	biologic consumption	6
50	T039	Physiologic Function	48	3	C0035203	Respiration	3
50	T039	Physiologic Function	48	4	C0221102	Excretory function	3
50	T039	Physiologic Function	48	5	C0871083	Physiological Correlates	3
51	T167	Substance	48	4	C0439962	Mixture	3
51	T167	Substance	48	5	C0037633	Solutions	2
52	T015	Mammal	45	1	C0025929	Laboratory mice	13
53	T184	Sign or Symptom	45	1	C0221423	Illness (finding)	9
53	T184	Sign or Symptom	45	2	C1457887	Symptoms	8
52	T015	Mammal	45	2	C0026809	Mus	4
52	T015	Mammal	45	3	C0012984	Canis familiaris	3
52	T015	Mammal	45	4	C0024400	Macaca mulatta	3
52	T015	Mammal	45	5	C0034693	Rattus norvegicus	3
53	T184	Sign or Symptom	45	3	C0030193	Pain	2
53	T184	Sign or Symptom	45	4	C0037088	Signs and Symptoms	2
53	T184	Sign or Symptom	45	5	C0010200	Coughing	1
54	T093	Health Care Related Organization	44	1	C0019994	Hospitals	6
54	T093	Health Care Related Organization	44	2	C0021709	Neonatal intensive care unit	6
54	T093	Health Care Related Organization	44	3	C0442592	Clinic	6
54	T093	Health Care Related Organization	44	4	C0018704	Health care facility	4
54	T093	Health Care Related Organization	44	5	C0022877	Laboratory	4
55	T126	Enzyme	44	1	C0017822	GLUTATHIONE PEROXIDASE	4
55	T126	Enzyme	44	2	C0138741	Prostate-Specific Antigen	4
55	T126	Enzyme	44	3	C0014442	Enzymes	3
55	T126	Enzyme	44	4	C0033640	Protein Kinases	3
55	T126	Enzyme	44	5	C0000530	5'-NUCLEOTIDASE	2
56	T002	Plant	41	1	C0032098	Plants	11
56	T002	Plant	41	2	C0242767	Stem of plant	5
56	T002	Plant	41	3	C1260603	Plant fiber	4
56	T002	Plant	41	4	C0242726	Plant Roots	3
56	T002	Plant	41	5	C0242437	Seedlings	2
57	T005	Virus	38	1	C0035236	Respiratory syncytial virus	8
57	T005	Virus	38	2	C1258014	Human Metapneumovirus	8
57	T005	Virus	38	3	C0220847	hepatitis C virus	5
58	T074	Medical Device	38	1	C0025080	Medical Devices	4
57	T005	Virus	38	4	C0162332	Rabbit hemorrhagic disease virus	3
58	T074	Medical Device	38	2	C0175722	Clip	3
57	T005	Virus	38	5	C0019682	HIV	2
58	T074	Medical Device	38	3	C0011373	Implantable dental prosthesis, device	2
58	T074	Medical Device	38	4	C0162589	Implantable defibrillator	2
58	T074	Medical Device	38	5	C0175649	Prosthesis	2
60	T196	Element, Ion, or Isotope	37	1	C0596235	calcium ion	9
59	T168	Food	37	1	C0016452	Food	7
61	T201	Clinical Attribute	37	1	C0005516	Biological Markers	7
59	T168	Food	37	2	C0039400	Tea	6
59	T168	Food	37	3	C0012155	Diet	4
59	T168	Food	37	4	C0016767	Fruit	4
59	T168	Food	37	5	C0242295	Dietary Supplements	3
60	T196	Element, Ion, or Isotope	37	2	C0016911	gadolinium	3
60	T196	Element, Ion, or Isotope	37	3	C0018026	gold	3
60	T196	Element, Ion, or Isotope	37	4	C0037107	silicon	3
60	T196	Element, Ion, or Isotope	37	5	C0162772	Reactive Oxygen Species	3
61	T201	Clinical Attribute	37	2	C0012655	Disease susceptibility	3
61	T201	Clinical Attribute	37	3	C0521982	Response to treatment	3
61	T201	Clinical Attribute	37	4	C3830527	Detectable	3
61	T201	Clinical Attribute	37	5	C1305855	Body mass index	2
62	T028	Gene or Genome	36	1	C0017337	Genes	13
62	T028	Gene or Genome	36	2	C0017428	Genome	6
62	T028	Gene or Genome	36	3	C0002085	Allele	2
62	T028	Gene or Genome	36	4	C1418202	OTX2 gene	2
62	T028	Gene or Genome	36	5	C0017272	gene library	1
63	T130	Indicator, Reagent, or Diagnostic Aid	35	1	C0046056	fluorodeoxyglucose F18	12
63	T130	Indicator, Reagent, or Diagnostic Aid	35	2	C0016911	gadolinium	3
63	T130	Indicator, Reagent, or Diagnostic Aid	35	3	C0020281	hydrogen peroxide	3
63	T130	Indicator, Reagent, or Diagnostic Aid	35	4	C0031430	phenolsulfonphthalein	3
63	T130	Indicator, Reagent, or Diagnostic Aid	35	5	C0010454	Culture Media	2
64	T063	Molecular Biology Research Technique	34	1	C0032520	Polymerase Chain Reaction	5
64	T063	Molecular Biology Research Technique	34	2	C0040669	Transfection	4
64	T063	Molecular Biology Research Technique	34	3	C2350567	Gene Knockdown	4
64	T063	Molecular Biology Research Technique	34	4	C0017387	Genetic Engineering	3
64	T063	Molecular Biology Research Technique	34	5	C0598888	Gene Cloning	3
65	T114	Nucleic Acid, Nucleoside, or Nucleotide	33	1	C3658200	Clustered Regularly Interspaced Short Palindromic Repeats	3
65	T114	Nucleic Acid, Nucleoside, or Nucleotide	33	2	C0035668	RNA	2
65	T114	Nucleic Acid, Nucleoside, or Nucleotide	33	3	C0282537	Trinucleotide Repeats	2
65	T114	Nucleic Acid, Nucleoside, or Nucleotide	33	4	C0384228	tenofovir	2
65	T114	Nucleic Acid, Nucleoside, or Nucleotide	33	5	C1099354	RNA, Small Interfering	2
66	T042	Organ or Tissue Function	31	1	C0007818	Cerebrovascular Circulation	3
66	T042	Organ or Tissue Function	31	2	C4242052	Ingression	3
66	T042	Organ or Tissue Function	31	3	C0020964	Immune response	2
66	T042	Organ or Tissue Function	31	4	C0520990	Host defense	2
66	T042	Organ or Tissue Function	31	5	C0597664	visual stimulus	2
67	T024	Tissue	30	1	C0040300	Body tissue	9
68	T096	Group	30	1	C0009462	Community	9
68	T096	Group	30	2	C0681850	Study Subject	8
68	T096	Group	30	3	C0009932	Control Groups	6
69	T131	Hazardous or Poisonous Substance	30	1	C1997222	Neonicotinoid insecticide	5
67	T024	Tissue	30	2	C0026845	Muscle Tissue	4
69	T131	Hazardous or Poisonous Substance	30	2	C0001963	methanol	4
67	T024	Tissue	30	3	C0441031	Free flap	3
67	T024	Tissue	30	4	C0475358	Tumor tissue sample	2
69	T131	Hazardous or Poisonous Substance	30	3	C0003818	arsenic	2
69	T131	Hazardous or Poisonous Substance	30	4	C0039637	Tetrachloroethylene	2
69	T131	Hazardous or Poisonous Substance	30	5	C0040329	Tobacco	2
67	T024	Tissue	30	5	C0001527	Adipose tissue	1
68	T096	Group	30	4	C0008942	Clients	1
68	T096	Group	30	5	C0596092	Animal Colony	1
72	T099	Family Group	29	1	C0015576	Family	8
72	T099	Family Group	29	2	C0030551	parent	8
72	T099	Family Group	29	3	C0026591	Mother (person)	5
70	T029	Body Location or Region	29	1	C0018670	Head	4
71	T091	Biomedical Occupation or Discipline	29	1	C0872252	Proteomics	4
70	T029	Body Location or Region	29	2	C0037004	Shoulder	3
71	T091	Biomedical Occupation or Discipline	29	2	C0031336	Pharmacy (field)	3
70	T029	Body Location or Region	29	3	C0000726	Abdomen	2
70	T029	Body Location or Region	29	4	C0005898	Body Regions	2
70	T029	Body Location or Region	29	5	C0015450	Face	2
71	T091	Biomedical Occupation or Discipline	29	3	C0030755	Pediatrics	2
71	T091	Biomedical Occupation or Discipline	29	4	C0031842	Physiology	2
71	T091	Biomedical Occupation or Discipline	29	5	C0034019	public health medicine (field)	2
72	T099	Family Group	29	4	C0020052	Households	2
72	T099	Family Group	29	5	C0680063	Offspring	2
73	T016	Human	28	1	C0086418	Homo sapiens	26
74	T197	Inorganic Chemical	28	1	C0043047	water	9
74	T197	Inorganic Chemical	28	2	C0020281	hydrogen peroxide	3
74	T197	Inorganic Chemical	28	3	C0056599	cupric sulfide	3
73	T016	Human	28	2	C0242821	Human body	2
74	T197	Inorganic Chemical	28	4	C0025552	Metals	2
74	T197	Inorganic Chemical	28	5	C0043491	zinc oxide	2
75	T053	Behavior	26	1	C0004927	Behavior	22
76	T065	Educational Activity	26	1	C0039401	Educational process of instructing	6
76	T065	Educational Activity	26	2	C0683844	professional training	5
75	T053	Behavior	26	2	C0001072	Achievement	4
76	T065	Educational Activity	26	3	C0220931	Training	4
76	T065	Educational Activity	26	4	C0018701	Health education	3
76	T065	Educational Activity	26	5	C0013621	Knowledge acquisition	2
77	T204	Eukaryote	25	1	C0684063	Eukaryota	5
77	T204	Eukaryote	25	2	C0030498	Parasites	3
77	T204	Eukaryote	25	3	C0032071	Plankton	3
77	T204	Eukaryote	25	4	C0004347	Biomphalaria glabrata	1
77	T204	Eukaryote	25	5	C0004923	Bees	1
78	T092	Organization	24	1	C0678367	public entity	7
78	T092	Organization	24	2	C0015737	Federal Government	2
78	T092	Organization	24	3	C0036375	School	2
78	T092	Organization	24	4	C0037455	Societies	2
78	T092	Organization	24	5	C0599395	High Schools	2
79	T007	Bacterium	22	1	C0026926	Mycobacterium tuberculosis	3
79	T007	Bacterium	22	2	C0032071	Plankton	3
79	T007	Bacterium	22	3	C0081786	Microbial Biofilms	3
79	T007	Bacterium	22	4	C0038172	Staphylococcus aureus	2
79	T007	Bacterium	22	5	C0038174	Staphylococcus epidermidis	2
80	T051	Event	21	1	C1516084	Attempt	9
80	T051	Event	21	2	C0441471	Event	8
80	T051	Event	21	3	C1883016	Activity Session	4
82	T125	Hormone	20	1	C0040160	thyrotropin	7
81	T104	Chemical Viewed Structurally	20	1	C0017110	Gases	5
81	T104	Chemical Viewed Structurally	20	2	C0243071	Analog	4
82	T125	Hormone	20	2	C0021641	Insulin	4
81	T104	Chemical Viewed Structurally	20	3	C1254350	Chemical Viewed Structurally	3
81	T104	Chemical Viewed Structurally	20	4	C0032521	Polymers	2
81	T104	Chemical Viewed Structurally	20	5	C1704241	complex (molecular entity)	2
82	T125	Hormone	20	3	C0019932	Hormones	2
82	T125	Hormone	20	4	C0039601	testosterone	1
82	T125	Hormone	20	5	C0040135	Thyroid Hormones	1
84	T195	Antibiotic	19	1	C0003232	Antibiotics	11
83	T001	Organism	19	1	C1167395	Host (organism)	9
83	T001	Organism	19	2	C0450254	Pathogenic organism	3
83	T001	Organism	19	3	C0029235	Organism	2
83	T001	Organism	19	4	C1518614	Organism Strain	2
84	T195	Antibiotic	19	2	C0013089	doxorubicin	2
84	T195	Antibiotic	19	3	C0077063	trichostatin a	2
84	T195	Antibiotic	19	4	C0723764	Tobi	2
83	T001	Organism	19	5	C0020205	Hybrids	1
84	T195	Antibiotic	19	5	C0042313	vancomycin	1
85	T122	Biomedical or Dental Material	16	1	C0009570	composite resin	4
85	T122	Biomedical or Dental Material	16	2	C0017243	Gel	2
85	T122	Biomedical or Dental Material	16	3	C0032521	Polymers	2
85	T122	Biomedical or Dental Material	16	4	C0994475	Pills	2
85	T122	Biomedical or Dental Material	16	5	C1696465	placebo	2
86	T008	Animal	15	1	C0003062	Animals	7
87	T026	Cell Component	15	1	C0026237	Mitochondria	4
86	T008	Animal	15	2	C0599779	Animal Model	2
86	T008	Animal	15	3	C0003065	newborn animal	1
86	T008	Animal	15	4	C0596888	mature animal	1
86	T008	Animal	15	5	C1511501	Control Animal	1
87	T026	Cell Component	15	2	C0007623	cell wall	1
87	T026	Cell Component	15	3	C0008778	Cilia	1
87	T026	Cell Component	15	4	C0027747	Nerve Endings	1
87	T026	Cell Component	15	5	C0029219	Organelles	1
88	T090	Occupation or Discipline	13	1	C0011298	Demography	3
88	T090	Occupation or Discipline	13	2	C0001829	Agriculture	2
88	T090	Occupation or Discipline	13	3	C0014279	Engineering	1
88	T090	Occupation or Discipline	13	4	C0014386	Entomology	1
88	T090	Occupation or Discipline	13	5	C0028811	Occupations	1
89	T030	Body Space or Junction	11	1	C0086881	Pulp Canals	3
89	T030	Body Space or Junction	11	2	C0042606	Vestibule	2
89	T030	Body Space or Junction	11	3	C4247507	Quadrilateral space	2
89	T030	Body Space or Junction	11	4	C0022745	Knee joint	1
89	T030	Body Space or Junction	11	5	C0029180	Ocular orbit	1
90	T022	Body System	10	1	C1123023	Skin	6
92	T068	Human-caused Phenomenon or Process	10	1	C0036043	Safety	6
91	T034	Laboratory or Test Result	10	1	C0456984	Test Result	3
90	T022	Body System	10	2	C0460002	body system	2
92	T068	Human-caused Phenomenon or Process	10	2	C0599025	polarized light	2
93	T190	Anatomical Abnormality	10	1	C0302142	Deformity	2
90	T022	Body System	10	3	C0017189	Gastrointestinal tract structure	1
90	T022	Body System	10	4	C0597719	hypothalamic-pituitary-adrenal axis	1
91	T034	Laboratory or Test Result	10	2	C0332652	Negative for residual tumor	1
91	T034	Laboratory or Test Result	10	3	C0427944	Determination of bacterial growth	1
91	T034	Laboratory or Test Result	10	4	C1254595	Laboratory Results	1
91	T034	Laboratory or Test Result	10	5	C1304747	Minimum inhibitory concentration result	1
92	T068	Human-caused Phenomenon or Process	10	3	C0085089	Morphologic artifacts	1
92	T068	Human-caused Phenomenon or Process	10	4	C0086047	Conferences	1
93	T190	Anatomical Abnormality	10	2	C0009918	Contracture of joint	1
93	T190	Anatomical Abnormality	10	3	C0032584	polyps	1
93	T190	Anatomical Abnormality	10	4	C0162871	Aortic Aneurysm, Abdominal	1
93	T190	Anatomical Abnormality	10	5	C0221224	Invagination	1
94	T018	Embryonic Structure	9	1	C0015965	Fetus	5
94	T018	Embryonic Structure	9	2	C0032043	Placenta	2
95	T049	Cell or Molecular Dysfunction	9	1	C0012860	DNA Damage	2
95	T049	Cell or Molecular Dysfunction	9	2	C0242606	Oxidative Stress	2
95	T049	Cell or Molecular Dysfunction	9	3	C0599732	cell injury	2
94	T018	Embryonic Structure	9	3	C0041633	Umbilical cord structure	1
94	T018	Embryonic Structure	9	4	C1518428	Notochordal canal	1
95	T049	Cell or Molecular Dysfunction	9	4	C0596402	cytotoxicity	1
95	T049	Cell or Molecular Dysfunction	9	5	C0596988	Mutant	1
96	T012	Bird	8	1	C0005595	Aves	6
97	T013	Fish	8	1	C0016163	Fishes	6
96	T012	Bird	8	2	C0008051	Chickens	1
96	T012	Bird	8	3	C0326127	Trochilidae	1
97	T013	Fish	8	2	C0043457	Zebrafish	1
100	T075	Research Device	7	1	C0026336	Study models	3
101	T086	Nucleotide Sequence	7	1	C0004793	Base Sequence	3
98	T050	Experimental Model of Disease	7	1	C0012644	Animal Disease Models	2
98	T050	Experimental Model of Disease	7	2	C2986594	Mouse Model	2
99	T064	Governmental or Regulatory Activity	7	1	C0007836	Certification	2
99	T064	Governmental or Regulatory Activity	7	2	C0018717	Medicare	2
102	T102	Group Attribute	7	1	C0032854	Poverty	2
102	T102	Group Attribute	7	2	C0870809	Life Span	2
102	T102	Group Attribute	7	3	C1512704	Indigenous	2
103	T192	Receptor	7	1	C0665341	Estrogen Receptor alpha	2
98	T050	Experimental Model of Disease	7	3	C0014072	Experimental Autoimmune Encephalomyelitis	1
98	T050	Experimental Model of Disease	7	4	C0684309	Disease model	1
98	T050	Experimental Model of Disease	7	5	C1519606	Transgenic Model	1
99	T064	Governmental or Regulatory Activity	7	3	C0376485	Abuse Reporting	1
99	T064	Governmental or Regulatory Activity	7	4	C0851285	Regulation	1
100	T075	Research Device	7	2	C0026339	Biological Models	1
100	T075	Research Device	7	3	C1449582	Lab-on-a-chip	1
100	T075	Research Device	7	4	C1705246	Separation Column	1
100	T075	Research Device	7	5	C3856828	Fermenter/Bioreactors, Microbiology	1
101	T086	Nucleotide Sequence	7	2	C0314659	Nucleotide base sequence	1
101	T086	Nucleotide Sequence	7	3	C0598994	STR (short terminal repeat, nucleic acid)	1
101	T086	Nucleotide Sequence	7	4	C0752046	Single Nucleotide Polymorphism	1
102	T102	Group Attribute	7	4	C0683970	Demographic Characteristics	1
103	T192	Receptor	7	2	C0034790	T-Cell Receptor	1
103	T192	Receptor	7	3	C0034802	Epidermal Growth Factor Receptor	1
103	T192	Receptor	7	4	C0063717	Interleukin 6 Receptor	1
103	T192	Receptor	7	5	C0529099	Estrogen Receptor beta	1
105	T069	Environmental Effect of Humans	6	1	C0018851	Heating	4
104	T066	Machine Activity	6	1	C0302186	Telephone Call	2
104	T066	Machine Activity	6	2	C1705422	Integration (data processing)	2
104	T066	Machine Activity	6	3	C0020912	Optical Image Reconstruction	1
105	T069	Environmental Effect of Humans	6	2	C0392355	Pollution	1
107	T120	Chemical Viewed Functionally	5	1	C0450442	Agent	3
106	T004	Fungus	5	1	C0178453	Schizosaccharomyces pombe	2
106	T004	Fungus	5	2	C0016832	Fungi	1
106	T004	Fungus	5	3	C0043393	Yeasts	1
106	T004	Fungus	5	4	C1265415	Endophytes	1
107	T120	Chemical Viewed Functionally	5	2	C0003139	antagonists & inhibitors	1
107	T120	Chemical Viewed Functionally	5	3	C1254355	Chemical Viewed Functionally	1
109	T089	Regulation or Law	4	1	C0018735	Health Policy	2
108	T020	Acquired Abnormality	4	1	C0037944	Spinal Stenosis	1
108	T020	Acquired Abnormality	4	2	C0080233	Tooth Loss	1
108	T020	Acquired Abnormality	4	3	C0333183	Partial stenosis	1
108	T020	Acquired Abnormality	4	4	C0400855	Retrograde intussusception	1
109	T089	Regulation or Law	4	2	C0010328	Criminal Law	1
110	T017	Anatomical Structure	3	1	C0006629	Cadaver	2
111	T085	Molecular Sequence	3	1	C0017380	Genetic code	2
110	T017	Anatomical Structure	3	2	C0700276	Anatomic structures	1
111	T085	Molecular Sequence	3	2	C0026383	molecular structure	1
113	T072	Physical Object	2	1	C0347997	Physical object	2
112	T019	Congenital Abnormality	2	1	C0008925	Cleft Palate	1
112	T019	Congenital Abnormality	2	2	C0332887	Congenital hypertrophy	1
114	T103	Chemical	2	1	C0220806	Chemicals	1
114	T103	Chemical	2	2	C1706082	Compound (substance)	1
115	T127	Vitamin	2	1	C0042845	vitamin B12	1
115	T127	Vitamin	2	2	C0042866	vitamin D	1
116	T014	Reptile	1	1	C0206298	European Viper	1
117	T094	Professional Society	1	1	C0021786	international council of nurses	1
118	T095	Self-help or Relief Organization	1	1	C0036606	Support Groups	1
119	T200	Clinical Drug	1	1	C3215046	Imiquimod-containing product in cutaneous dose form	1
